# A rapid pharmacogenomic assay to detect *NAT2* polymorphisms and guide isoniazid dosing for tuberculosis treatment

**DOI:** 10.1101/2021.01.17.21249995

**Authors:** Renu Verma, Sunita Patil, Nan Zhang, Flora M.F. Moreira, Marize T. Vitorio, Andrea da S. Santos, Ellen Wallace, Devasena Gnanashanmugam, David Persing, Rada Savic, Julio Croda, Jason R. Andrews

**Affiliations:** Division of Infectious Diseases and Geographic Medicine, Stanford University School of Medicine, Stanford, CA, USA; Department of Bioengineering and Therapeutic Sciences, University of California, San Francisco, CA, USA; Federal University of Grande Dourados, Dourados, Brazil; Cepheid Inc., Sunnyvale, California, USA; Postgraduate Program in Infectious and Parasitic Diseases, Federal University of Mato Grosso do Sul, Mato Grosso do Sul, Brazil; Oswaldo Cruz Foundation Mato Grosso do Sul, Mato Grosso do Sul, Brazil

**Keywords:** tuberculosis, isoniazid, pharmacogenomic, molecular diagnostic, *NAT2*

## Abstract

**Rationale:** Standardized weight-based dose of anti-tubercular drugs contributes to a substantial incidence of toxicities, inadequate treatment response, and relapse, in part due to variable drug levels achieved. Single nucleotide polymorphisms (SNPs) in the N-acetyltransferase-2 *(NAT2)* gene explain the majority of interindividual pharmacokinetic variability of isoniazid (INH). However, an obstacle to implementing pharmacogenomic-guided dosing is the lack of a point-of-care assay.

**Objectives:** To develop and test a *NAT2* classification algorithm, validate its performance in predicting isoniazid clearance, and develop a prototype pharmacogenomic assay.

**Methods:** We trained random forest models to predict *NAT2* acetylation genotype from unphased SNP data using a global collection of 8,561 phased genomes. We enrolled 48 pulmonary TB patients, performed sparse pharmacokinetic sampling, and tested the acetylator prediction algorithm accuracy against estimated INH clearance. We then developed a cartridge-based multiplex qPCR assay on the GeneXpert platform and assessed its analytical sensitivity on whole blood samples from healthy individuals.

**Measurements and Main Results:** With a 5-SNP model trained on two-thirds of the data (n=5,738), out-of-sample acetylation genotype prediction accuracy on the remaining third (n=2,823) was 100%. Among the 48 TB patients, predicted acetylator types were: 27 (56.2%) slow, 16 (33.3%) intermediate and 5 (10.4%) rapid. INH clearance rates were lowest in predicted slow acetylators (median 19.3 L/hr), moderate in intermediate acetylators (median 41.0 L/hr) and highest in fast acetylators (median 46.7 L/hr). The cartridge-based assay accurately detected all allele patterns directly from 25ul of whole blood.

**Conclusions:** An automated pharmacogenomic assay on a platform widely used globally for tuberculosis diagnosis could enable personalized dosing of isoniazid.

**Summary:** This manuscript describes the development and validation of point-of-care multiplex pharmacogenomic assay to guide personalized dosing of isoniazid for treatment or prevention of tuberculosis.
