## Supplemental Table-2 for "A rapid pharmacogenomic assay to detect *NAT2* polymorphisms and guide isoniazid dosing for tuberculosis treatment"

### Sheet: Sheet1
Verma et al, 2021 : A rapid pharmacogenomic assay to detect NAT2 polymorphisms and guide isoniazid dosing for tuberculosis treatment
Supplementary Table-2: Primer and probe sequences used to develop NAT2 single-plex and 5-plex assays
Sequence name	Sequence type	Sequence
NAT2-Seq1-FP	Primer	CATGGAGTTGGGCTTAGAGG
NAT2-Seq1-RP	Primer	AGCTTCCAGACCCAGCATC
NAT2-Seq2-FP	Primer	GTGCCTTGCATTTTCTGCTT
NAT2-Seq2-RP	Primer	GCAAGGAACAAAATGATGTGG
NAT2-Seq3-FP	Primer	ACTGTTTGGTGGGCTTCATC
NAT2-Seq3-RP	Primer	GAGTTGGGTGATACATACACAAGG
NAT2-191	Sloppy molecular Beacon probe	5'-Cy5.5-CGGCGCTGTAAGAAGAAACCAGGGTGGGTGGTGTGCGCCG-3IAbRQSp-3'
NAT2-282	Sloppy molecular Beacon probe	5'-Alexa647/CGCAGCGTATTTTTACATCCCTCCAGTTAACAAATACAGCGCTGCG/3IAbRQSp-3'
NAT2-341	Sloppy molecular Beacon probe	5'-Alex532N/GGCGAGGGTGACCATTGACGGCAGGAATTACATTGTCTCGCC/3IABkFQ-3'
NAT2-590	Sloppy molecular Beacon probe	5'-FAM-GCCGCGCGCTTGAACCTCAAACAATTGAAGATTTTGAGTCGCGGC/3IAbRQSp-3'
NAT2-857	Sloppy molecular Beacon probe	5’-Alexa405-CGCGGCCAAACCTGGTGATGAATCCCTTACTATTTAGAAGCCGCG-3IABkFQ-3'
