## Supplemental Table-1 for "A rapid pharmacogenomic assay to detect *NAT2* polymorphisms and guide isoniazid dosing for tuberculosis treatment"

### Sheet: Sheet1
Verma et al, 2021 : A rapid pharmacogenomic assay to detect NAT2 polymorphisms and guide isoniazid dosing for tuberculosis treatment
Supplementary Table-1- . Population information on the dataset used to develop 5-SNP classifier.
		Intermediate		Rapid		Slow		Total
Population		n	%	n	%	n	%	n
Americas
	Colombians from Medellin, Colombia	34	0.361702	11	0.117021	49	0.521277	94
	Mexican Ancestry from Los Angeles USA	30	0.46875	7	0.109375	27	0.421875	64
	Peruvians from Lima, Peru	45	0.529412	17	0.2	23	0.270588	85
	Puerto Ricans from Puerto Rico	37	0.355769	14	0.134615	53	0.509615	104
	Embera	59	0.433824	57	0.419118	20	0.147059	136
	Ngawbe	38	0.361905	59	0.561905	8	0.0761905	105
	Nicaraguans	69	0.50365	29	0.211679	39	0.284672	137
	US Caucasians	151	0.390181	23	0.0594315	213	0.550388	387
	Total	463	0.416367	217	0.195144	432	0.388489	1112
Central / South Asia
	Bengali from Bangladesh	35	0.406977	6	0.0697674	45	0.523256	86
	Gujarati Indian from Houston, Texas	38	0.368932	3	0.0291262	62	0.601942	103
	Indian Telugu from the UK	38	0.372549	7	0.0686275	57	0.558824	102
	Punjabi from Lahore, Pakistan	24	0.25	4	0.0416667	68	0.708333	96
	Sri Lankan Tamil from the UK	27	0.267327	9	0.0891089	65	0.643564	101
	Gujarati Indians	12	0.24	2	0.04	36	0.72	50
	Turkish Men	24	0.48	4	0.08	22	0.44	50
	Total	198	0.336735	35	0.0595238	355	0.603741	588
East Asia
	Chinese Dai in Xishuangbanna, China	35	0.376344	25	0.268817	33	0.354839	93
	Han Chinese in Beijing, China	47	0.456311	39	0.378641	17	0.165049	103
	Southern Han Chinese	48	0.457143	31	0.295238	26	0.247619	105
	Japanese in Tokyo, Japan	40	0.384615	45	0.432692	19	0.182692	104
	Kinh in Ho Chi Minh City, Vietnam	47	0.474747	17	0.171717	35	0.353535	99
	Chinese	23	0.522727	12	0.272727	9	0.204545	44
	HanChinese	61	0.544643	37	0.330357	14	0.125	112
	Japanese	139	0.439873	153	0.484177	24	0.0759494	316
	Koreans	470	0.47	434	0.434	96	0.096	1000
	Koreanwomen	122	0.423611	121	0.420139	45	0.15625	288
	Thai	17	0.386364	5	0.113636	22	0.5	44
	Total	1049	0.454506	919	0.39818	340	0.147314	2308
Europe
	Finnish in Finland	37	0.373737	6	0.0606061	56	0.565657	99
	British in England and Scotland	31	0.340659	6	0.0659341	54	0.593407	91
	Iberian Population in Spain	37	0.345794	3	0.0280374	67	0.626168	107
	Toscani in Italia	37	0.345794	10	0.0934579	60	0.560748	107
	AshkenaziJews	7	0.175	1	0.025	32	0.8	40
	French	15	0.25	6	0.1	39	0.65	60
	Germans	392	0.367385	53	0.049672	622	0.582943	1067
	Kyrgyz	132	0.455172	56	0.193103	102	0.351724	290
	Polish	74	0.298387	18	0.0725806	156	0.629032	248
	Romanians	52	0.371429	16	0.114286	72	0.514286	140
	Russians	107	0.368966	15	0.0517241	168	0.57931	290
	Saami	17	0.354167	3	0.0625	28	0.583333	48
	Sardinians	18	0.367347	1	0.0204082	30	0.612245	49
	Spanish	99	0.383721	20	0.0775194	139	0.53876	258
	Swedes	11	0.22	0	0	39	0.78	50
	Turks	117	0.386139	12	0.039604	174	0.574257	303
	UKCaucasians	30	0.267857	8	0.0714286	74	0.660714	112
	Utah Residents (CEPH) with Northern and Western European Ancestry	36	0.363636	9	0.0909091	54	0.545455	99
	Total	1249	0.361191	243	0.0702718	1966	0.568537	3458
North Africa
	Moroccans	10	0.227273	4	0.0909091	30	0.681818	44
SubSaharan Africa
	African Caribbeans in Barbados	46	0.479167	10	0.104167	40	0.416667	96
	Americans of African Ancestry in SW USA	22	0.360656	6	0.0983607	33	0.540984	61
	Esan in Nigeria	38	0.383838	13	0.131313	48	0.484848	99
	Gambian in Western Divisions in the Gambia	48	0.424779	12	0.106195	53	0.469027	113
	Luhya in Webuye, Kenya	39	0.393939	7	0.0707071	53	0.535354	99
	Mende in Sierra Leone	45	0.529412	13	0.152941	27	0.317647	85
	Yoruba in Ibadan, Nigeria	62	0.574074	13	0.12037	33	0.305556	108
	AtekeBantu	27	0.55102	0	0	22	0.44898	49
	BakaPygmies	18	0.6	7	0.233333	5	0.166667	30
	BakolaPygmies	11	0.275	25	0.625	4	0.1	40
	BlackSouthAfricans	40	0.39604	21	0.207921	40	0.39604	101
	Malians	15	0.3	5	0.1	30	0.6	50
	Senegalese	42	0.4375	8	0.0833333	46	0.479167	96
	Somali	6	0.25	2	0.0833333	16	0.666667	24
	Total	459	0.436727	142	0.135109	450	0.428164	1051
